# Co-expressed MicroRNAs Associated with An Elevated Psychometabolic Risk Phenotype in Women during Midlife

**DOI:** 10.64898/2026.04.27.26351846

**Authors:** Kayla D. Longoria, Benjamin M. Stroebel, Meghana Gadgil, Nicole Perez, Kimberly A. Lewis, Sandra Weiss, Elena Flowers

**Affiliations:** Department of Physiological Nursing, University of California, San Francisco, CA; Department of Medicine, University of California, San Francisco, CA; Rory Meyers College of Nursing, New York University, New York, NY; UCLA Health, University of California Los Angeles, Los Angeles, CA; Department of Community Health Systems, University of California, San Francisco, CA; Institute for Human Genetics, University of California, San Francisco, CA

## Abstract

**Introduction:** The bidirectional relationship between depression and type 2 diabetes (T2D) is well-established. Women are disproportionately affected by their co-occurrence, particularly during midlife, yet sex- and age-specific studies on phenotypic and mechanistic factors underlying risk for their co-occurrence are limited. The purpose of this study was to identify combined risk profiles (i.e., depression, T2D) in women during midlife and to determine if microRNAs (miRs) that are associated with high-risk profiles provide mechanistic insights into multimorbidity.

**Materials and Methods:** This study included baseline data from women during midlife (ages 40-64 years) who participated in the Diabetes Prevention Program (DPP) (n = 603). Unsupervised k-means clustering was used to identify multimorbid risk profiles. Clinical characteristics included for risk profiling included Beck Depression Inventory (BDI-I), age, BMI, waist circumference, triglycerides, high HDL, FBG, and HbA1c. Associations between risk profiles and individual miRs and principal components of co-expressed miRs were determined via logistic regression models adjusted for participant race and ethnicity. False discovery rate (q< 0.05) was used to control for multiple comparisons.

**Results:** Two distinct profiles were identified, with the high-risk profile characterized by younger age yet higher adiposity, glycemic biomarkers, and depression symptom burden compared to the low-risk profile. MiR-320a and miR-320c were associated with increased odds of high-risk profile assignment, and a co-expression cluster enriched for miRs belonging to the miR-320 family (PC3) was significantly associated with increased odds of high-risk profile assignment. Across all models, Black race demonstrated at least threefold higher odds of high-risk profile assignment.

**Discussion:** These findings highlight distinct multimorbid risk profiles in women during midlife, emphasizing the potential utility of integrated, multidimensional approaches for risk stratification. Findings also revealed mechanisms that may underly risk for co-occurrence of T2D and depression in women during midlife and potential therapeutic targets for prevention and treatment.
