## Supplementary material for "Co-expressed MicroRNAs Associated with An Elevated Psychometabolic Risk Phenotype in Women during Midlife": Supp Table 3

### Sheet: DPP_depression_cluster_PCs_load
Supplementary Table 1. Loading Coefficients for Each miR on each PC
	PC1	PC2	PC3	PC4	PC5	PC6	PC7	PC8	PC9	PC10	PC11	PC12	PC13	PC14	PC15	PC16	PC17	PC18	PC19	PC20	PC21	PC22	PC23	PC24	PC25	PC26	PC27	PC28	PC29	PC30	PC31	PC32	PC33	PC34	PC35
hsa.mir.486.3p_z	0.187153	-0.037477	-0.306124	-0.010706	-0.100536	0.0116021	-0.0238546	-0.0671399	-0.0751226	0.07385	-0.112859	0.0269922	0.127941	0.295266	-0.601413	9.02e-05	-0.082316	-0.0534624	-0.236599	0.375867	-0.0471987	-0.21035	-0.0993221	-0.151006	0.0698338	0.0405341	-0.102219	-0.216318	0.0533773	-0.104932	-0.00884503	-0.0147509	0.0215743	-0.00833471	0.0113162
hsa.mir.93.5p_z	0.211855	-0.217155	-0.301685	0.132053	0.153035	-0.121123	0.152122	-0.122647	-0.0222165	-0.0158896	-0.0565326	-0.0315326	-0.015215	0.0685435	0.0200962	0.0272789	0.127813	0.0246172	-0.0471924	-0.0625849	-0.0358123	0.021659	0.160693	0.140288	0.0563088	-0.164371	0.0781998	0.323401	0.140192	-0.0315586	-0.195689	-0.278744	-0.563353	-0.21621	-0.0153001
hsa.mir.17.5p_z	0.19002	-0.28914	-0.248437	0.158353	0.180972	-0.072432	0.17088	-0.0625056	-0.0406838	-0.00113978	-0.0891686	-0.0326915	0.0161767	0.0141589	0.111877	0.0394814	0.110895	-0.032709	-0.0259598	-0.0943889	-0.0847875	0.0399107	0.204702	0.00920361	-0.00215639	-0.00401301	-0.0175797	0.0647259	-0.0588307	-0.0615973	-0.0547493	0.00301773	0.737204	-0.249019	0.0565213
hsa.mir.20b.5p_z	0.215164	-0.281514	-0.156471	0.0669536	0.252313	0.0803317	0.00813346	0.0609871	-0.241261	-0.11882	-0.0464942	0.0173287	0.109686	-0.0848479	0.0727411	0.158935	-0.020469	0.142752	-0.0398209	0.0165398	-0.137547	0.0887556	0.0942996	-0.047186	0.0584371	0.086011	0.0212822	0.0158715	-0.0728999	0.0675072	0.186282	0.377473	-0.138212	0.604881	-0.0537297
hsa.mir.106b.5p_z	0.187384	-0.165167	-0.143532	0.0382112	-0.274312	0.094863	0.140184	-0.216903	0.0813539	0.0593356	-0.0839622	0.0168124	0.171289	0.00746053	0.0286782	-0.168274	-0.0273345	-0.243377	0.0307744	-0.159353	0.598613	0.16678	-0.0345757	0.194491	-0.0753425	0.137086	0.113154	-0.211485	-0.197024	0.181254	-0.0134074	0.125941	-0.076791	0.0348126	0.0167595
hsa.mir.16.5p_z	0.132244	-0.103489	-0.140207	-0.282143	-0.246791	-0.0783469	0.119394	0.0281093	0.340569	0.215843	0.0776826	0.0516564	-0.146252	-0.18851	0.157692	0.229851	0.0532123	0.272229	-0.0944642	0.0568644	-0.217645	-0.222693	0.0735554	-0.0282913	-0.0942253	-0.065745	0.24843	-0.282671	-0.271988	-0.0302121	-0.186625	0.136086	-0.082639	-0.0456586	0.0174304
hsa.mir.221.3p_z	-0.27616	-0.0392428	-0.120908	0.140604	-0.0195336	0.0751921	-0.0322646	0.0749983	0.0626905	-0.309097	0.139308	0.0806769	0.102429	0.0954857	0.225328	-0.0389793	0.0354462	-0.03714	0.0195898	0.313241	0.243112	-0.149365	0.516662	-0.274741	0.0263402	-0.250211	-0.0573826	-0.190441	-0.142568	0.0183104	0.0814002	-0.139006	-0.053153	0.0225015	-0.0064967
hsa.mir.24.3p_z	-0.292722	-0.138255	-0.118347	0.0322519	-0.0266089	-0.0732205	0.113444	-0.1812	0.132652	-0.109791	0.0815802	0.0659839	0.0487925	0.140536	-0.03914	0.07307	0.0204916	0.131801	0.0648431	0.129194	-0.026592	0.26599	-0.182723	0.183731	-0.509365	-0.0828078	-0.0694344	0.0650544	-0.0618344	-0.478228	0.244211	0.11267	-0.0346002	-0.00224128	0.00245066
hsa.mir.197.3p_z	-0.156889	-0.00861345	-0.108886	-0.0411154	0.144945	-0.0266024	0.0376167	-0.328918	-0.111499	0.195875	0.248381	0.347175	-0.410204	-0.14539	-0.148857	0.263222	-0.265294	-0.274156	0.200099	0.109365	0.092267	0.0894223	0.110661	-0.0608162	0.17011	0.0639944	0.212755	0.0548837	0.0354489	-0.023365	0.0335391	-0.00285688	0.0348943	0.032905	-0.00567237
hsa.mir.532.5p_z	0.0484402	-0.0318852	-0.0971037	-0.0099634	-0.195895	-0.102098	0.0676934	-0.209866	-0.00123877	-0.464192	0.0315624	-0.625153	-0.240915	-0.331667	-0.0237954	0.00654205	-0.239496	-0.033202	0.0512213	0.165686	-0.0283565	0.0278109	-0.100499	-0.0388197	0.0824788	0.0329058	-0.0502084	-0.00320771	0.0169216	-0.0023636	-0.0226038	-0.0195257	0.0201103	0.00262158	0.00329219
hsa.mir.92a.3p_z	0.171913	0.112734	-0.0954959	-0.226695	-0.380748	0.134487	-0.13919	-0.0800111	0.109168	0.0182931	0.0233065	0.16367	0.00563665	-0.0364272	0.157898	0.0578378	0.050713	0.0838864	-0.14756	0.242653	0.121114	0.12261	0.137629	0.0342918	0.108453	-0.0899453	-0.233849	0.46877	0.309388	0.0536219	0.0631606	0.299987	0.0972237	-0.0524872	-0.0050867
hsa.mir.146a.5p_z	-0.35218	-0.0261162	-0.0808561	0.0429558	0.06666	0.148359	-0.0754207	0.0575738	-0.062042	-0.0820575	-0.0339849	-0.065444	0.03367	0.132062	-0.0141209	-0.0370571	-0.0539257	-0.0821558	0.0308775	-0.0073841	0.0322878	-0.096089	-0.0494492	0.0775613	0.129429	0.00936455	0.0193458	0.149411	-0.138064	-0.166523	-0.68144	0.461785	-0.0189621	-0.0239144	0.031787
hsa.mir.151a.3p_z	-0.16522	-0.149921	-0.0781203	0.231372	-0.0827986	0.129041	0.0576512	0.139716	-0.0755401	0.0252158	0.0476166	0.143222	-0.0161857	-0.528441	-0.203252	-0.0952509	0.571384	0.0626547	0.124887	0.243306	0.0478587	-0.0050319	-0.22248	0.0732085	0.0894064	0.00141624	-0.00840508	-0.0380393	0.0720064	0.0674468	-0.0345658	-0.0335679	0.0216663	-0.0154622	-0.0238886
hsa.mir.27a.3p_z	-0.255385	-0.146022	-0.0682243	-0.0446092	-0.0563265	0.0199738	0.0523824	-0.0643999	0.129282	-0.162037	0.0832408	0.15655	0.138109	-0.252195	-0.0483829	-0.0420245	-0.0350269	-0.173971	-0.601296	-0.375962	-0.0475352	-0.0589161	-0.0692139	-0.347762	-0.0157923	0.178453	0.0437297	0.1463	0.0519079	-0.0659724	0.0525198	-0.0569233	-0.0282563	0.00373599	-0.00571403
hsa.mir.363.3p_z	0.191643	-0.0245609	-0.0570765	-0.0670785	-0.181974	0.223243	-0.219538	-0.127087	-0.223628	-0.183252	0.339583	0.0791285	0.138071	-0.0671446	-0.170464	0.0705611	0.02132	-0.145731	0.270425	-0.315608	-0.154501	-0.364381	0.0307608	0.0723788	-0.328736	-0.241855	-0.0688538	0.0774196	-0.0483782	0.0650751	-0.0350833	-0.0270795	0.0398005	0.0118446	-0.00406639
hsa.mir.342.3p_z	-0.172376	-0.0796591	-0.0568259	-0.169996	0.171295	0.0660935	-0.120904	-0.425401	-0.144145	0.207651	-0.261407	-0.035902	-0.0798994	-0.0595206	0.277313	-0.0461537	0.103554	-0.0133006	-0.0273375	0.139516	-0.0363256	-0.295206	-0.0470177	-0.00151781	-0.179016	0.263932	-0.43527	0.0102904	-0.160763	0.157761	0.0064315	-0.0979794	-0.0796456	-0.0159878	0.00143407
hsa.mir.23a.3p_z	-0.260522	-0.193346	-0.0355287	-0.145209	-0.0128984	-0.0628826	-0.0521105	-0.0317718	0.0212992	-0.21996	0.155268	0.145829	0.177497	0.122788	-0.105942	0.135425	-0.18564	0.329789	-0.106271	0.0432646	-0.0519308	0.0678904	-0.0902825	0.438971	0.207897	0.0503158	-0.00239461	0.026593	-0.118988	0.450401	-0.0243807	-0.22521	0.117235	-0.018455	0.0277817
hsa.mir.130b.3p_z	-0.114094	-0.0157467	-0.0266468	0.335099	-0.129235	0.314613	0.292982	-0.0655778	-0.0167459	0.127963	-0.161392	0.104336	-0.0786527	-0.0736865	0.0502888	0.0514686	-0.352834	0.186386	-0.0162673	-0.160736	-0.137644	0.0864703	-0.00565306	-0.0361802	-0.0788697	-0.261062	-0.283399	-0.281142	0.332202	0.152441	-0.124856	0.0281968	-0.025931	-0.00705648	-0.000614953
hsa.mir.151a.5p_z	-0.0950602	-0.173436	-0.0114922	0.254826	-0.316873	-0.340433	-0.329097	0.039477	-0.11151	0.177951	-0.100252	-0.0174805	-0.0533839	0.0194226	0.0535265	0.0297926	-0.0823463	-0.000415377	-0.0371083	-0.0381172	0.00765219	-0.0132939	0.0247622	0.0100066	-0.0428426	-0.0383397	0.0340087	0.0442294	-0.0151654	-0.0229095	-0.066649	-0.0712916	0.071979	0.106576	-0.68148
hsa.mir.21.5p_z	-0.184601	-0.229527	-0.00714423	-0.102993	-0.0307017	0.329492	-0.0559931	0.178038	-0.0201581	0.100522	-0.0237204	-0.262824	-0.111392	0.0646563	0.0321313	0.0292105	-0.00746369	-0.0976236	-0.0936107	0.00327171	0.0254293	-0.26744	0.239683	0.382866	-0.051208	0.218233	0.265698	-0.0925489	0.418457	-0.13845	0.201812	-0.0143656	0.0149301	-0.00849561	-0.0117881
hsa.mir.15b.5p_z	0.0253431	-0.317196	0.00934257	0.125878	-0.100586	0.0293807	0.110562	0.0244992	0.280624	0.0405195	0.258322	-0.0105026	0.109822	0.309334	0.288334	-0.0203762	0.000890121	-0.274157	0.265418	0.166432	-0.239372	-0.0819868	-0.35963	-0.229691	0.0886891	0.153164	0.0256606	0.0717201	0.172999	0.180115	0.0117276	0.00328851	-0.0218199	0.0300333	-0.00536763
hsa.mir.222.3p_z	-0.175125	-0.0207125	0.0158859	-0.190063	-0.0804145	0.109228	-0.166316	-0.411323	-0.0296654	-0.0169926	-0.248997	-0.153255	0.250983	0.115949	-0.014553	0.263805	0.299572	0.134823	0.195213	-0.18589	-0.0308043	0.175382	-0.0191109	-0.252653	0.254964	-0.147469	0.244209	-0.157938	0.175044	-0.0566778	0.019181	-0.0345151	0.0304915	0.00120956	-0.0146379
hsa.mir.652.3p_z	0.144476	-0.0295611	0.0169859	0.0432754	-0.140803	0.0850946	-0.108864	-0.0898283	-0.106634	-0.461802	-0.168063	0.378434	-0.502366	0.257491	0.123929	-0.236152	0.146928	0.138656	-0.0328313	-0.0832254	-0.0802403	-0.0232141	-0.10451	0.00475814	0.0394693	0.163554	0.132919	-0.151917	0.0322752	-0.0717593	-0.0182223	0.00244323	-0.00594883	-0.0292633	-0.000891147
hsa.mir.151b_z	-0.0589129	-0.221772	0.0214871	0.242922	-0.252624	-0.2887	-0.392354	0.0869296	-0.206275	0.141283	-0.061432	0.0059607	0.00671875	-0.058134	0.063276	0.0564033	-0.113391	0.0320067	0.00413209	-0.0165893	-0.0143861	0.039568	0.0271034	-0.0648019	-0.0267575	0.0315756	0.0280841	-0.0166569	0.0144044	-0.0148907	0.0579931	0.0500887	-0.0851591	-0.0912003	0.675831
hsa.mir.22.3p_z	-0.147008	-0.00591569	0.0971224	0.136163	-0.33838	0.193089	0.34358	0.0833541	-0.0823304	0.0728337	-0.212408	-0.0842559	-0.136173	0.160952	-0.181291	0.122445	0.0333576	0.0459077	0.115988	-0.108572	-0.0864668	-0.132034	0.103633	-0.0781491	0.160996	0.0670351	0.00242108	0.368571	-0.43263	0.0377488	0.292741	0.0165417	-0.0494792	-0.0565522	0.0173442
hsa.mir.29b.3p_z	-0.054561	-0.271331	0.0993785	-0.106144	0.0697947	0.138348	-0.17206	-0.161252	0.147843	0.201246	0.104748	-0.13428	-0.152002	0.0170495	-0.231498	-0.623902	-0.0218716	0.0727635	-0.0192505	0.0190842	-0.217294	0.23573	0.200948	-0.0905688	-0.0269442	-0.219806	0.0852524	0.0631278	-0.107613	0.156736	0.0437079	0.0918514	-0.00172999	0.0193395	0.0008192
hsa.mir.15a.5p_z	0.175003	-0.237207	0.0993912	-0.112613	-0.0954574	0.356514	-0.159521	0.138533	0.0112105	0.0672213	0.128078	0.0173637	0.00847732	-0.0582413	0.0505327	0.0980498	-0.0799797	-0.0168909	0.0324876	-0.0213975	-0.0165537	0.304081	0.0305348	0.00324369	0.226616	0.153895	-0.321114	-0.0773676	-0.207767	-0.424269	-0.158332	-0.367752	-0.030829	0.0442928	-0.0174103
hsa.mir.192.5p_z	-0.0213852	-0.146149	0.135905	-0.236568	-0.0816191	-0.112089	0.291157	-0.0451184	-0.503486	0.115046	0.179002	-0.00668899	0.0235562	0.0484903	0.244042	-0.19289	-0.0156224	-0.0220574	-0.195297	0.0481432	0.0845678	-0.136696	-0.241044	0.0608816	0.242935	-0.3997	0.0235047	-0.0672401	-0.0155748	-0.192899	0.0890316	0.0201159	0.0267502	0.00280184	0.0055917
hsa.mir.122.5p_z	-0.0577649	-0.107038	0.18902	-0.274123	-0.19049	-0.186531	0.320796	0.0897871	-0.335282	-0.0367685	0.100351	-0.00534055	0.0257417	0.0901268	-0.120512	0.0112248	0.127	0.0401662	0.0818019	0.060423	-0.0286208	0.226673	0.290455	-0.198463	-0.312614	0.313548	-0.0493816	-0.0281851	0.186719	0.141467	-0.290519	-0.0350497	-0.0172458	0.0263178	-0.0132659
hsa.mir.30a.5p_z	-0.00851968	-0.165651	0.20505	-0.226498	-0.0424912	-0.109966	0.0528876	0.0833976	0.103026	-0.194647	-0.517964	0.249728	0.151101	-0.194892	-0.0343585	-0.0067501	-0.121453	-0.461466	0.110216	0.150321	-0.264699	0.0252614	0.0848873	0.177274	0.00467388	-0.201423	0.00785955	-0.0245209	-0.0131948	-0.0159634	0.000338605	0.00220857	-0.0287183	-0.000253571	0.000999415
hsa.let.7f.5p_z	0.0560509	-0.255665	0.22346	-0.0554741	0.155161	0.174485	-0.118993	0.155649	0.00894553	-0.0403024	-0.0857058	-0.11903	-0.316175	0.12691	-0.0719163	0.386533	0.105915	-0.114683	-0.247769	0.0886041	0.26979	0.0926522	-0.220012	-0.1491	-0.267079	-0.312412	0.0239936	0.0697482	-0.0613283	0.244214	-0.070295	-0.0244316	0.0296789	-0.0425365	0.0092185
hsa.let.7c.5p_z	0.098559	-0.285484	0.233589	-0.0669223	0.121396	-0.0144636	0.0423839	-0.0178711	0.120716	-0.0422042	-0.152569	0.127853	0.106655	-0.139276	-0.100017	-0.112778	-0.281544	0.413021	0.261543	0.0319134	0.360953	-0.334602	-0.0667878	-0.210893	-0.0382497	0.0503331	0.0939248	0.215268	0.129566	-0.162305	-0.051536	-0.0609904	0.0619338	0.00216919	-0.0155947
hsa.mir.126.3p_z	0.0116162	-0.204777	0.308001	0.0589781	0.0519836	-0.304371	0.0488017	-0.126519	0.254179	-0.0568859	0.160939	-0.0186432	-0.142243	0.083815	-0.2075	0.123321	0.219164	-0.0386993	0.00108306	-0.227555	0.0905846	-0.162834	0.169866	0.133635	0.245928	-0.0177702	-0.439852	-0.179789	0.100653	-0.0626542	0.0691516	0.268216	-0.078086	0.000124536	-0.00540754
hsa.mir.320a.3p_z	0.0856987	0.117648	0.359153	0.300834	-0.111475	0.0338836	0.0933411	-0.357324	0.108015	0.042548	0.0294763	-0.0115506	0.0514437	0.0380934	0.0140548	0.0278936	0.111537	-0.0292014	-0.229538	0.182707	-0.059096	-0.0987552	0.0990214	0.168526	-0.0627926	-0.0296905	0.171764	0.132234	-0.00399821	-0.0861774	-0.241655	-0.228601	0.140256	0.465993	0.179598
hsa.mir.320c_z	0.156706	-0.0200123	0.385965	0.24261	0.0768758	0.163278	-0.0544402	-0.205887	-0.158498	-0.0709721	0.12558	0.0293744	0.234178	-0.0977055	0.0395784	0.106762	-0.0822307	0.0435054	-0.151538	0.224465	-0.122801	0.0503911	0.0675034	0.00951255	-0.0137737	0.169671	0.156123	-0.0924373	-0.0991106	0.0056392	0.0781614	0.245435	-0.134087	-0.518963	-0.188359
